# Benchmarking non-additive genetic effects on polygenic prediction and machine learning-based approaches

**DOI:** 10.1101/2025.10.10.25337750

**Authors:** Nathaniel Yates Bell, Douglas P Wightman, Christiaan de Leeuw, Danielle Posthuma

**Affiliations:** Department of Complex Trait Genetics, Center for Neurogenomics and Cognitive Research, Amsterdam Neuroscience, Vrije Universiteit Amsterdam, 1081 HV, Amsterdam, The Netherlands; Department of Child and Adolescent Psychiatry and Pediatric Psychology, Section Complex Trait Genetics, Amsterdam Neuroscience, Vrije Universiteit Medical Center, 1081 HV, Amsterdam, The Netherlands

**Keywords:** genome-wide association study, dominance, polygenic scores, deep learning, machine learning

## Abstract

Polygenic scores (PGSs) are widely used to translate genome-wide association study (GWAS) findings into tools for genetic risk prediction. Most current approaches assume additive effects, yet the contribution of non-additive variation to predictive performance remains unclear. Here we investigate the impact of dominance deviations on polygenic prediction using simulated phenotypes and ten complex traits from the UK Biobank. We compare four approaches: a standard additive PGS, a dominance-adjusted PGS, gradient-boosted decision trees, and neural networks. Across most scenarios, the additive PGS performed robustly, but its accuracy declined when traits had low polygenicity, high SNP heritability, and substantial dominance effects. These results delineate the conditions under which additive models suffice and highlight when more flexible machine learning methods may be advantageous.
