## Supplemental Tables for "Benchmarking non-additive genetic effects on polygenic prediction and machine learning-based approaches"

### Sheet: Contents
Table of Contents
Table S1: Summary of simulated phenotypes varying polygenicity, total SNP h2, and dominance proportions.
Table S2: Summary of simulated phenotypes varying total SNP h2 and dominance deviation magnitude.
Table S3: Additive PGS performance across genetic architectures varying polygenicity, total SNP h2, and dominance proportion.
Table S4: Performance of all models for simulations varying polygenicity, total SNP h2, and dominance proportion.
Table S5: Additive PGS performance for simulations with fixed polygenicity and dominance h2 proportion, varying total SNP h2 and dominance deviation magnitude.
Table S6: Performance of all models for simulations varying total SNP h2 and dominance deviation magnitude.
Table S7: Predictive performance in UK Biobank.

### Sheet: Table S1
Table S1: Summary of simulated phenotypes varying polygenicity, total SNP h2, and dominance proportions. This table provides a comprehensive overview of phenotypes from the simulation grid varying polygenicity, total SNP h2, and dominance h2. Phenotype contains the encoded phenotype based on the h2_total, h2_add, and h2_dev values, which reflect the total SNP h2, additive SNP h2, and dominance SN…
Phenotype	h2_add	h2_dev	h2_total	nsnps	s100k.models_ADD	s100k.models_DEV	s100k.models_MIXED	s50k.models_ADD	s50k.models_DEV	s50k.models_MIXED
h0.5_a0.5_d0	0.5	0	0.5	1000	0.4996			0.491
h0.5_a0.475_d0.025	0.475	0.025	0.5	1000	0.478	0.0239	0.5032	0.4746	0.0254	0.5009
h0.5_a0.45_d0.05	0.45	0.05	0.5	1000	0.4506	0.0499	0.5007	0.4493	0.0517	0.5014
h0.5_a0.425_d0.075	0.425	0.075	0.5	1000	0.4259	0.0741	0.4998	0.4209	0.0755	0.4954
h0.5_a0.4_d0.1	0.4	0.1	0.5	1000	0.4033	0.0997	0.5017	0.3992	0.0975	0.499
h0.5_a0.375_d0.125	0.375	0.125	0.5	1000	0.3811	0.1269	0.5056	0.3746	0.1246	0.4983
h0.5_a0.35_d0.15	0.35	0.15	0.5	1000	0.3508	0.1546	0.5023	0.3509	0.1475	0.5003
h0.5_a0.25_d0.25	0.25	0.25	0.5	1000	0.2521	0.2498	0.5048	0.247	0.2475	0.4988
h0.5_a0.125_d0.375	0.125	0.375	0.5	1000	0.1265	0.3752	0.5001	0.1272	0.3751	0.4998
h0.5_a0_d0.5	0	0.5	0.5	1000		0.4998			0.4962
h0.2_a0.2_d0	0.2	0	0.2	1000	0.2006			0.2033
h0.2_a0.15_d0.05	0.15	0.05	0.2	1000	0.1513	0.0522	0.2025	0.1505	0.0481	0.199
h0.2_a0.1_d0.1	0.1	0.1	0.2	1000	0.1016	0.1001	0.2013	0.0953	0.1032	0.2
h0.2_a0.05_d0.15	0.05	0.15	0.2	1000	0.0475	0.1498	0.1989	0.0493	0.1493	0.1997
h0.2_a0_d0.2	0	0.2	0.2	1000		0.2011			0.2056
h0.1_a0.1_d0	0.1	0	0.1	1000	0.1016			0.0999
h0.1_a0.075_d0.025	0.075	0.025	0.1	1000	0.0746	0.0244	0.0995	0.0732	0.0236	0.0976
h0.1_a0.05_d0.05	0.05	0.05	0.1	1000	0.0507	0.0499	0.1002	0.0506	0.0482	0.0986
h0.1_a0.025_d0.075	0.025	0.075	0.1	1000	0.0246	0.0752	0.0999	0.0217	0.0788	0.1011
h0.1_a0_d0.1	0	0.1	0.1	1000		0.1034			0.1003
h0.5_a0.5_d0	0.5	0	0.5	500	0.5049			0.4984
h0.5_a0.475_d0.025	0.475	0.025	0.5	500	0.4744	0.0251	0.4993	0.4758	0.0259	0.5012
h0.5_a0.45_d0.05	0.45	0.05	0.5	500	0.4498	0.0513	0.4996	0.4537	0.0516	0.5048
h0.5_a0.425_d0.075	0.425	0.075	0.5	500	0.4249	0.0757	0.4996	0.4274	0.0765	0.5021
h0.5_a0.4_d0.1	0.4	0.1	0.5	500	0.3974	0.1022	0.4973	0.4023	0.1035	0.5016
h0.5_a0.375_d0.125	0.375	0.125	0.5	500	0.3769	0.1259	0.5013	0.3757	0.1256	0.5001
h0.5_a0.35_d0.15	0.35	0.15	0.5	500	0.3545	0.1518	0.5026	0.353	0.1535	0.5024
h0.5_a0.25_d0.25	0.25	0.25	0.5	500	0.252	0.2526	0.5023	0.251	0.2513	0.4977
h0.5_a0.125_d0.375	0.125	0.375	0.5	500	0.1279	0.3775	0.5023	0.1265	0.3788	0.5025
h0.5_a0_d0.5	0	0.5	0.5	500		0.5059			0.5011
h0.2_a0.2_d0	0.2	0	0.2	500	0.2034			0.2027
h0.2_a0.15_d0.05	0.15	0.05	0.2	500	0.1519	0.0526	0.2038	0.1529	0.0523	0.204
h0.2_a0.1_d0.1	0.1	0.1	0.2	500	0.1009	0.1022	0.2027	0.1065	0.1029	0.2074
h0.2_a0.05_d0.15	0.05	0.15	0.2	500	0.0505	0.1517	0.2013	0.0529	0.1529	0.2055
h0.2_a0_d0.2	0	0.2	0.2	500		0.204			0.2027
h0.1_a0.1_d0	0.1	0	0.1	500	0.0991			0.0989
h0.1_a0.075_d0.025	0.075	0.025	0.1	500	0.0746	0.0249	0.0991	0.0756	0.0271	0.1018
h0.1_a0.05_d0.05	0.05	0.05	0.1	500	0.0512	0.0504	0.1016	0.0514	0.053	0.1042
h0.1_a0.025_d0.075	0.025	0.075	0.1	500	0.0251	0.078	0.1027	0.0257	0.077	0.1022
h0.1_a0_d0.1	0	0.1	0.1	500		0.0991			0.1022
h0.5_a0.5_d0	0.5	0	0.5	100	0.4987			0.5007
h0.5_a0.475_d0.025	0.475	0.025	0.5	100	0.4775	0.0259	0.5035	0.4743	0.022	0.4979
h0.5_a0.45_d0.05	0.45	0.05	0.5	100	0.4538	0.051	0.5049	0.4527	0.0499	0.5025
h0.5_a0.425_d0.075	0.425	0.075	0.5	100	0.4256	0.0739	0.4995	0.4249	0.0754	0.499
h0.5_a0.4_d0.1	0.4	0.1	0.5	100	0.4004	0.0988	0.4994	0.4051	0.1013	0.5046
h0.5_a0.375_d0.125	0.375	0.125	0.5	100	0.3744	0.1286	0.5021	0.3748	0.1263	0.4996
h0.5_a0.35_d0.15	0.35	0.15	0.5	100	0.352	0.1521	0.5038	0.3514	0.1548	0.5037
h0.5_a0.25_d0.25	0.25	0.25	0.5	100	0.2517	0.2504	0.5007	0.253	0.2479	0.5003
h0.5_a0.125_d0.375	0.125	0.375	0.5	100	0.127	0.3726	0.4998	0.1256	0.3725	0.4974
h0.5_a0_d0.5	0	0.5	0.5	100		0.5019			0.5001
h0.2_a0.2_d0	0.2	0	0.2	100	0.201			0.2019
h0.2_a0.15_d0.05	0.15	0.05	0.2	100	0.1563	0.0498	0.2056	0.1461	0.0508	0.1957
h0.2_a0.1_d0.1	0.1	0.1	0.2	100	0.1016	0.1047	0.206	0.1059	0.1002	0.2048
h0.2_a0.05_d0.15	0.05	0.15	0.2	100	0.0499	0.1504	0.2002	0.0514	0.1491	0.1996
h0.2_a0_d0.2	0	0.2	0.2	100		0.2002			0.198
h0.1_a0.1_d0	0.1	0	0.1	100	0.1011			0.1017
h0.1_a0.075_d0.025	0.075	0.025	0.1	100	0.076	0.0244	0.1004	0.0756	0.0258	0.1015
h0.1_a0.05_d0.05	0.05	0.05	0.1	100	0.0498	0.0489	0.0983	0.0518	0.0531	0.1047
h0.1_a0.025_d0.075	0.025	0.075	0.1	100	0.0228	0.0773	0.1002	0.0236	0.0738	0.0974
h0.1_a0_d0.1	0	0.1	0.1	100		0.1029			0.1039

### Sheet: Table S2 
Table S2: Summary of simulated phenotypes varying total SNP h2 and dominance deviation magnitude. This table provides a comprehensive overview of phenotypes from the simulation grid varying total SNP h2 and dominance deviation magnitudes (k). Phenotype contains the encoded phenotype based on the h2_total, h2_add, h2_dev, and k values, which reflect the total SNP h2, additive SNP h2, and dominance…
Phenotype	h2_total	h2_add	h2_dev	k	nsnps	s100k.models_ADD	s100k.models_DEV	s100k.models_MIXED	s50k.models_ADD	s50k.models_DEV	s50k.models_MIXED
h0.1_a0.075_d0.025__k0	0.1	0.075	0.025	0	100	0.0767	0.0246	0.1007	0.0801	0.0239	0.104
h0.1_a0.075_d0.025__k-0.2	0.1	0.075	0.025	-0.2	100	0.0751	0.0246	0.0995	0.0723	0.0256	0.0969
h0.1_a0.075_d0.025__k-0.4	0.1	0.075	0.025	-0.4	100	0.0776	0.0249	0.1023	0.0773	0.0253	0.102
h0.1_a0.075_d0.025__k-0.6	0.1	0.075	0.025	-0.6	100	0.0758	0.0246	0.1002	0.0765	0.0252	0.102
h0.1_a0.075_d0.025__k-0.8	0.1	0.075	0.025	-0.8	100	0.0778	0.0243	0.1017	0.0806	0.0277	0.1074
h0.1_a0.075_d0.025__k-1	0.1	0.075	0.025	-1	100	0.074	0.0248	0.0987	0.0747	0.0229	0.0976
h0.2_a0.15_d0.05__k0	0.2	0.15	0.05	0	100	0.1525	0.0503	0.2023	0.1536	0.052	0.2051
h0.2_a0.15_d0.05__k-0.2	0.2	0.15	0.05	-0.2	100	0.1495	0.0492	0.1987	0.1485	0.0506	0.1987
h0.2_a0.15_d0.05__k-0.4	0.2	0.15	0.05	-0.4	100	0.1482	0.0487	0.1964	0.149	0.0496	0.1987
h0.2_a0.15_d0.05__k-0.6	0.2	0.15	0.05	-0.6	100	0.1545	0.0509	0.2045	0.1508	0.0476	0.1983
h0.2_a0.15_d0.05__k-0.8	0.2	0.15	0.05	-0.8	100	0.1488	0.0483	0.1979	0.1524	0.047	0.1985
h0.2_a0.15_d0.05__k-1	0.2	0.15	0.05	-1	100	0.1544	0.0515	0.2048	0.1531	0.0503	0.2034
h0.5_a0.375_d0.125__k0	0.5	0.375	0.125	0	100	0.3742	0.1239	0.4977	0.38	0.126	0.5024
h0.5_a0.375_d0.125__k-0.2	0.5	0.375	0.125	-0.2	100	0.3787	0.1265	0.5047	0.3772	0.1302	0.5031
h0.5_a0.375_d0.125__k-0.4	0.5	0.375	0.125	-0.4	100	0.3795	0.1236	0.5025	0.3766	0.1264	0.5016
h0.5_a0.375_d0.125__k-0.6	0.5	0.375	0.125	-0.6	100	0.3742	0.126	0.4993	0.3772	0.1208	0.4983
h0.5_a0.375_d0.125__k-0.8	0.5	0.375	0.125	-0.8	100	0.3771	0.1207	0.4978	0.3791	0.1268	0.5049
h0.5_a0.375_d0.125__k-1	0.5	0.375	0.125	-1	100	0.3745	0.126	0.5006	0.3758	0.1241	0.5011

### Sheet: Table S3
Table S3: Additive PGS performance across genetic architectures varying polygenicity, total SNP h2, and dominance proportion. Results from the full simulation grid varying polygenicity (number of causal SNPs), total SNP h2, and proportion of dominance h2 (as a fraction of the total). Each row corresponds to a simulated phenotype and reports the mean and standard deviation of the R2 by the additiv…
test_model	base_model	nsnps	h2_total	h2_add	h2_dom	prop_dom	mean_R2	sd_R2	∆R2
ADD_h0.5_a0.5_d0		100	0.5	0.5	0	0	0.49923	0.00331198
ADD_h0.5_a0.475_d0.025	ADD_h0.5_a0.5_d0	100	0.5	0.475	0.025	0.05	0.493931	0.00512442	-0.00529976
ADD_h0.5_a0.45_d0.05	ADD_h0.5_a0.5_d0	100	0.5	0.45	0.05	0.1	0.495754	0.00810968	-0.00347666
ADD_h0.5_a0.425_d0.075	ADD_h0.5_a0.5_d0	100	0.5	0.425	0.075	0.15	0.489155	0.00674835	-0.0100751
ADD_h0.5_a0.4_d0.1	ADD_h0.5_a0.5_d0	100	0.5	0.4	0.1	0.2	0.491531	0.00805351	-0.00769885
ADD_h0.5_a0.375_d0.125	ADD_h0.5_a0.5_d0	100	0.5	0.375	0.125	0.25	0.483332	0.0052974	-0.0158979
ADD_h0.5_a0.35_d0.15	ADD_h0.5_a0.5_d0	100	0.5	0.35	0.15	0.3	0.48267	0.004182	-0.01656
ADD_h0.5_a0.25_d0.25	ADD_h0.5_a0.5_d0	100	0.5	0.25	0.25	0.5	0.466618	0.00495981	-0.0326124
ADD_h0.5_a0.125_d0.375	ADD_h0.5_a0.5_d0	100	0.5	0.125	0.375	0.75	0.448638	0.00567777	-0.0505928
ADD_h0.5_a0_d0.5	ADD_h0.5_a0.5_d0	100	0.5	0	0.5	1	0.433061	0.00625705	-0.0661691
ADD_h0.2_a0.2_d0		100	0.2	0.2	0	0	0.200599	0.00920389
ADD_h0.2_a0.15_d0.05	ADD_h0.2_a0.2_d0	100	0.2	0.15	0.05	0.25	0.190264	0.00636645	-0.0103347
ADD_h0.2_a0.1_d0.1	ADD_h0.2_a0.2_d0	100	0.2	0.1	0.1	0.5	0.192826	0.0101553	-0.00777334
ADD_h0.2_a0.05_d0.15	ADD_h0.2_a0.2_d0	100	0.2	0.05	0.15	0.75	0.180491	0.00656078	-0.0201082
ADD_h0.2_a0_d0.2	ADD_h0.2_a0.2_d0	100	0.2	0	0.2	1	0.172719	0.00939668	-0.0278795
ADD_h0.1_a0.1_d0		100	0.1	0.1	0	0	0.100848	0.00552857
ADD_h0.1_a0.075_d0.025	ADD_h0.1_a0.1_d0	100	0.1	0.075	0.025	0.25	0.0975354	0.00702711	-0.00331272
ADD_h0.1_a0.05_d0.05	ADD_h0.1_a0.1_d0	100	0.1	0.05	0.05	0.5	0.0965485	0.00368392	-0.00429967
ADD_h0.1_a0.025_d0.075	ADD_h0.1_a0.1_d0	100	0.1	0.025	0.075	0.75	0.0867304	0.00314928	-0.0141178
ADD_h0.1_a0_d0.1	ADD_h0.1_a0.1_d0	100	0.1	0	0.1	1	0.0897127	0.00841466	-0.0111354
ADD_h0.5_a0.5_d0		500	0.5	0.5	0	0	0.488599	0.0102113
ADD_h0.5_a0.475_d0.025	ADD_h0.5_a0.5_d0	500	0.5	0.475	0.025	0.05	0.487629	0.00775559	-0.000969512
ADD_h0.5_a0.45_d0.05	ADD_h0.5_a0.5_d0	500	0.5	0.45	0.05	0.1	0.489744	0.00453129	0.00114551
ADD_h0.5_a0.425_d0.075	ADD_h0.5_a0.5_d0	500	0.5	0.425	0.075	0.15	0.481815	0.011676	-0.00678382
ADD_h0.5_a0.4_d0.1	ADD_h0.5_a0.5_d0	500	0.5	0.4	0.1	0.2	0.478434	0.00900436	-0.0101651
ADD_h0.5_a0.375_d0.125	ADD_h0.5_a0.5_d0	500	0.5	0.375	0.125	0.25	0.474196	0.00667924	-0.0144029
ADD_h0.5_a0.35_d0.15	ADD_h0.5_a0.5_d0	500	0.5	0.35	0.15	0.3	0.471619	0.0067537	-0.0169802
ADD_h0.5_a0.25_d0.25	ADD_h0.5_a0.5_d0	500	0.5	0.25	0.25	0.5	0.454575	0.00724056	-0.034024
ADD_h0.5_a0.125_d0.375	ADD_h0.5_a0.5_d0	500	0.5	0.125	0.375	0.75	0.44406	0.00535725	-0.0445392
ADD_h0.5_a0_d0.5	ADD_h0.5_a0.5_d0	500	0.5	0	0.5	1	0.426879	0.0102126	-0.0617202
ADD_h0.2_a0.2_d0		500	0.2	0.2	0	0	0.195504	0.00414246
ADD_h0.2_a0.15_d0.05	ADD_h0.2_a0.2_d0	500	0.2	0.15	0.05	0.25	0.189646	0.00962155	-0.00585786
ADD_h0.2_a0.1_d0.1	ADD_h0.2_a0.2_d0	500	0.2	0.1	0.1	0.5	0.187729	0.00863925	-0.00777467
ADD_h0.2_a0.05_d0.15	ADD_h0.2_a0.2_d0	500	0.2	0.05	0.15	0.75	0.18026	0.00954064	-0.0152442
ADD_h0.2_a0_d0.2	ADD_h0.2_a0.2_d0	500	0.2	0	0.2	1	0.168765	0.0086593	-0.0267393
ADD_h0.1_a0.1_d0		500	0.1	0.1	0	0	0.0914817	0.00486601
ADD_h0.1_a0.075_d0.025	ADD_h0.1_a0.1_d0	500	0.1	0.075	0.025	0.25	0.092068	0.00658605	0.000586367
ADD_h0.1_a0.05_d0.05	ADD_h0.1_a0.1_d0	500	0.1	0.05	0.05	0.5	0.0909285	0.00651234	-0.00055318
ADD_h0.1_a0.025_d0.075	ADD_h0.1_a0.1_d0	500	0.1	0.025	0.075	0.75	0.0856637	0.00240872	-0.00581799
ADD_h0.1_a0_d0.1	ADD_h0.1_a0.1_d0	500	0.1	0	0.1	1	0.0843383	0.0067123	-0.00714338
ADD_h0.5_a0.5_d0		1000	0.5	0.5	0	0	0.474465	0.00736197
ADD_h0.5_a0.475_d0.025	ADD_h0.5_a0.5_d0	1000	0.5	0.475	0.025	0.05	0.479658	0.00339454	0.00519382
ADD_h0.5_a0.45_d0.05	ADD_h0.5_a0.5_d0	1000	0.5	0.45	0.05	0.1	0.47531	0.00969256	0.00084532
ADD_h0.5_a0.425_d0.075	ADD_h0.5_a0.5_d0	1000	0.5	0.425	0.075	0.15	0.469787	0.00560286	-0.0046776
ADD_h0.5_a0.4_d0.1	ADD_h0.5_a0.5_d0	1000	0.5	0.4	0.1	0.2	0.471739	0.0029131	-0.00272608
ADD_h0.5_a0.375_d0.125	ADD_h0.5_a0.5_d0	1000	0.5	0.375	0.125	0.25	0.466263	0.00640292	-0.0082014
ADD_h0.5_a0.35_d0.15	ADD_h0.5_a0.5_d0	1000	0.5	0.35	0.15	0.3	0.462105	0.00448276	-0.0123593
ADD_h0.5_a0.25_d0.25	ADD_h0.5_a0.5_d0	1000	0.5	0.25	0.25	0.5	0.451687	0.00812501	-0.0227778
ADD_h0.5_a0.125_d0.375	ADD_h0.5_a0.5_d0	1000	0.5	0.125	0.375	0.75	0.43494	0.00447456	-0.0395247
ADD_h0.5_a0_d0.5	ADD_h0.5_a0.5_d0	1000	0.5	0	0.5	1	0.413822	0.00441363	-0.0606421
ADD_h0.2_a0.2_d0		1000	0.2	0.2	0	0	0.192049	0.00657456
ADD_h0.2_a0.15_d0.05	ADD_h0.2_a0.2_d0	1000	0.2	0.15	0.05	0.25	0.180766	0.00585303	-0.011283
ADD_h0.2_a0.1_d0.1	ADD_h0.2_a0.2_d0	1000	0.2	0.1	0.1	0.5	0.173507	0.00325864	-0.0185423
ADD_h0.2_a0.05_d0.15	ADD_h0.2_a0.2_d0	1000	0.2	0.05	0.15	0.75	0.168175	0.00261573	-0.0238742
ADD_h0.2_a0_d0.2	ADD_h0.2_a0.2_d0	1000	0.2	0	0.2	1	0.167502	0.00460166	-0.024547
ADD_h0.1_a0.1_d0		1000	0.1	0.1	0	0	0.0894017	0.00870918
ADD_h0.1_a0.075_d0.025	ADD_h0.1_a0.1_d0	1000	0.1	0.075	0.025	0.25	0.0835646	0.00294615	-0.00583715
ADD_h0.1_a0.05_d0.05	ADD_h0.1_a0.1_d0	1000	0.1	0.05	0.05	0.5	0.0828181	0.0053593	-0.00658364
ADD_h0.1_a0.025_d0.075	ADD_h0.1_a0.1_d0	1000	0.1	0.025	0.075	0.75	0.0806014	0.00604396	-0.00880029
ADD_h0.1_a0_d0.1	ADD_h0.1_a0.1_d0	1000	0.1	0	0.1	1	0.0750233	0.00342272	-0.0143785

### Sheet: Table S4
Table S4: Performance of all models for simulations varying polygenicity, total SNP h2, and dominance proportion. Results for all models from the simulation grid varying polygenicity (number of causal SNPs), total SNP h2, and proportion of dominance h2 (as a fraction of the total). Each row corresponds to a specific model’s performance for a given simulated phenotype and reports the mean and stan…
test_model	base_model	model_type	nsnps	h2_total	h2_add	h2_dom	prop_dom	mean_R2	sd_R2	∆R2
ADD_h0.1_a0.1_d0		ADD	100	0.1	0.1	0	0	0.100848	0.00552857
DNN_h0.1_a0.1_d0	ADD_h0.1_a0.1_d0	DNN	100	0.1	0.1	0	0	0.0955564	0.00624435	-0.00529179
ADD_h0.1_a0.1_d0	DOM_h0.1_a0.1_d0	DOM	100	0.1	0.1	0	0	0.100848	0.00552857	0
XGB_h0.1_a0.1_d0	ADD_h0.1_a0.1_d0	XGB	100	0.1	0.1	0	0	0.095585	0.00631266	-0.00526312
ADD_h0.1_a0.075_d0.025		ADD	100	0.1	0.075	0.025	0.25	0.0975354	0.00702711
DNN_h0.1_a0.075_d0.025	ADD_h0.1_a0.075_d0.025	DNN	100	0.1	0.075	0.025	0.25	0.0942512	0.00562819	-0.00328419
DOM_h0.1_a0.075_d0.025	ADD_h0.1_a0.075_d0.025	DOM	100	0.1	0.075	0.025	0.25	0.100287	0.00649439	0.00275196
XGB_h0.1_a0.075_d0.025	ADD_h0.1_a0.075_d0.025	XGB	100	0.1	0.075	0.025	0.25	0.094151	0.00554715	-0.00338448
ADD_h0.1_a0.05_d0.05		ADD	100	0.1	0.05	0.05	0.5	0.0965485	0.00368392
DNN_h0.1_a0.05_d0.05	ADD_h0.1_a0.05_d0.05	DNN	100	0.1	0.05	0.05	0.5	0.0986977	0.00243817	0.00214917
DOM_h0.1_a0.05_d0.05	ADD_h0.1_a0.05_d0.05	DOM	100	0.1	0.05	0.05	0.5	0.103022	0.00428267	0.00647375
XGB_h0.1_a0.05_d0.05	ADD_h0.1_a0.05_d0.05	XGB	100	0.1	0.05	0.05	0.5	0.0986417	0.00275616	0.00209318
ADD_h0.1_a0.025_d0.075		ADD	100	0.1	0.025	0.075	0.75	0.0867304	0.00314928
DNN_h0.1_a0.025_d0.075	ADD_h0.1_a0.025_d0.075	DNN	100	0.1	0.025	0.075	0.75	0.0921233	0.00392777	0.00539298
DOM_h0.1_a0.025_d0.075	ADD_h0.1_a0.025_d0.075	DOM	100	0.1	0.025	0.075	0.75	0.0962155	0.00285647	0.00948511
XGB_h0.1_a0.025_d0.075	ADD_h0.1_a0.025_d0.075	XGB	100	0.1	0.025	0.075	0.75	0.0922121	0.00374421	0.00548176
ADD_h0.1_a0_d0.1		ADD	100	0.1	0	0.1	1	0.0897127	0.00841466
DNN_h0.1_a0_d0.1	ADD_h0.1_a0_d0.1	DNN	100	0.1	0	0.1	1	0.0976643	0.00723034	0.00795154
DOM_h0.1_a0_d0.1	ADD_h0.1_a0_d0.1	DOM	100	0.1	0	0.1	1	0.101691	0.00855049	0.0119787
XGB_h0.1_a0_d0.1	ADD_h0.1_a0_d0.1	XGB	100	0.1	0	0.1	1	0.0981823	0.00751723	0.00846954
ADD_h0.2_a0.2_d0		ADD	100	0.2	0.2	0	0	0.200599	0.00920389
DNN_h0.2_a0.2_d0	ADD_h0.2_a0.2_d0	DNN	100	0.2	0.2	0	0	0.197448	0.0104188	-0.00315119
ADD_h0.2_a0.2_d0	DOM_h0.2_a0.2_d0	DOM	100	0.2	0.2	0	0	0.200599	0.00920389	0
XGB_h0.2_a0.2_d0	ADD_h0.2_a0.2_d0	XGB	100	0.2	0.2	0	0	0.197484	0.0101789	-0.00311473
ADD_h0.2_a0.15_d0.05		ADD	100	0.2	0.15	0.05	0.25	0.190264	0.00636645
DNN_h0.2_a0.15_d0.05	ADD_h0.2_a0.15_d0.05	DNN	100	0.2	0.15	0.05	0.25	0.190643	0.00709213	0.000378914
DOM_h0.2_a0.15_d0.05	ADD_h0.2_a0.15_d0.05	DOM	100	0.2	0.15	0.05	0.25	0.194864	0.00676527	0.00459956
XGB_h0.2_a0.15_d0.05	ADD_h0.2_a0.15_d0.05	XGB	100	0.2	0.15	0.05	0.25	0.19087	0.00731588	0.000606305
ADD_h0.2_a0.1_d0.1		ADD	100	0.2	0.1	0.1	0.5	0.192826	0.0101553
DNN_h0.2_a0.1_d0.1	ADD_h0.2_a0.1_d0.1	DNN	100	0.2	0.1	0.1	0.5	0.198701	0.0110281	0.00587536
DOM_h0.2_a0.1_d0.1	ADD_h0.2_a0.1_d0.1	DOM	100	0.2	0.1	0.1	0.5	0.202803	0.0113549	0.00997725
XGB_h0.2_a0.1_d0.1	ADD_h0.2_a0.1_d0.1	XGB	100	0.2	0.1	0.1	0.5	0.198382	0.0110363	0.00555648
ADD_h0.2_a0.05_d0.15		ADD	100	0.2	0.05	0.15	0.75	0.180491	0.00656078
DNN_h0.2_a0.05_d0.15	ADD_h0.2_a0.05_d0.15	DNN	100	0.2	0.05	0.15	0.75	0.19394	0.00786906	0.0134494
DOM_h0.2_a0.05_d0.15	ADD_h0.2_a0.05_d0.15	DOM	100	0.2	0.05	0.15	0.75	0.198314	0.0073362	0.0178234
XGB_h0.2_a0.05_d0.15	ADD_h0.2_a0.05_d0.15	XGB	100	0.2	0.05	0.15	0.75	0.194048	0.00773882	0.0135573
ADD_h0.2_a0_d0.2		ADD	100	0.2	0	0.2	1	0.172719	0.00939668
DNN_h0.2_a0_d0.2	ADD_h0.2_a0_d0.2	DNN	100	0.2	0	0.2	1	0.192391	0.0125271	0.0196716
DOM_h0.2_a0_d0.2	ADD_h0.2_a0_d0.2	DOM	100	0.2	0	0.2	1	0.196538	0.0115215	0.0238186
XGB_h0.2_a0_d0.2	ADD_h0.2_a0_d0.2	XGB	100	0.2	0	0.2	1	0.192925	0.0128432	0.0202059
ADD_h0.5_a0.5_d0		ADD	100	0.5	0.5	0	0	0.49923	0.00331198
DNN_h0.5_a0.5_d0	ADD_h0.5_a0.5_d0	DNN	100	0.5	0.5	0	0	0.497283	0.00363992	-0.00194695
ADD_h0.5_a0.5_d0	DOM_h0.5_a0.5_d0	DOM	100	0.5	0.5	0	0	0.49923	0.00331198	0
XGB_h0.5_a0.5_d0	ADD_h0.5_a0.5_d0	XGB	100	0.5	0.5	0	0	0.497728	0.00362046	-0.00150282
ADD_h0.5_a0.475_d0.025		ADD	100	0.5	0.475	0.025	0.05	0.493931	0.00512442
DNN_h0.5_a0.475_d0.025	ADD_h0.5_a0.475_d0.025	DNN	100	0.5	0.475	0.025	0.05	0.494705	0.00470935	0.000774221
DOM_h0.5_a0.475_d0.025	ADD_h0.5_a0.475_d0.025	DOM	100	0.5	0.475	0.025	0.05	0.496738	0.00533266	0.00280709
XGB_h0.5_a0.475_d0.025	ADD_h0.5_a0.475_d0.025	XGB	100	0.5	0.475	0.025	0.05	0.494987	0.00470188	0.0010568
ADD_h0.5_a0.45_d0.05		ADD	100	0.5	0.45	0.05	0.1	0.495754	0.00810968
DNN_h0.5_a0.45_d0.05	ADD_h0.5_a0.45_d0.05	DNN	100	0.5	0.45	0.05	0.1	0.498876	0.00769266	0.00312201
DOM_h0.5_a0.45_d0.05	ADD_h0.5_a0.45_d0.05	DOM	100	0.5	0.45	0.05	0.1	0.501774	0.00815099	0.00602065
XGB_h0.5_a0.45_d0.05	ADD_h0.5_a0.45_d0.05	XGB	100	0.5	0.45	0.05	0.1	0.4991	0.00792054	0.00334655
ADD_h0.5_a0.425_d0.075		ADD	100	0.5	0.425	0.075	0.15	0.489155	0.00674835
DNN_h0.5_a0.425_d0.075	ADD_h0.5_a0.425_d0.075	DNN	100	0.5	0.425	0.075	0.15	0.495034	0.00606355	0.00587887
DOM_h0.5_a0.425_d0.075	ADD_h0.5_a0.425_d0.075	DOM	100	0.5	0.425	0.075	0.15	0.498302	0.00669054	0.00914667
XGB_h0.5_a0.425_d0.075	ADD_h0.5_a0.425_d0.075	XGB	100	0.5	0.425	0.075	0.15	0.495767	0.00586132	0.00661126
ADD_h0.5_a0.4_d0.1		ADD	100	0.5	0.4	0.1	0.2	0.491531	0.00805351
DNN_h0.5_a0.4_d0.1	ADD_h0.5_a0.4_d0.1	DNN	100	0.5	0.4	0.1	0.2	0.501153	0.0074588	0.00962126
DOM_h0.5_a0.4_d0.1	ADD_h0.5_a0.4_d0.1	DOM	100	0.5	0.4	0.1	0.2	0.50378	0.00678444	0.0122489
XGB_h0.5_a0.4_d0.1	ADD_h0.5_a0.4_d0.1	XGB	100	0.5	0.4	0.1	0.2	0.501613	0.00696309	0.0100811
ADD_h0.5_a0.375_d0.125		ADD	100	0.5	0.375	0.125	0.25	0.483332	0.0052974
DNN_h0.5_a0.375_d0.125	ADD_h0.5_a0.375_d0.125	DNN	100	0.5	0.375	0.125	0.25	0.495687	0.00551167	0.0123544
DOM_h0.5_a0.375_d0.125	ADD_h0.5_a0.375_d0.125	DOM	100	0.5	0.375	0.125	0.25	0.498357	0.00516261	0.0150249
XGB_h0.5_a0.375_d0.125	ADD_h0.5_a0.375_d0.125	XGB	100	0.5	0.375	0.125	0.25	0.495864	0.00510021	0.0125316
ADD_h0.5_a0.35_d0.15		ADD	100	0.5	0.35	0.15	0.3	0.48267	0.004182
DNN_h0.5_a0.35_d0.15	ADD_h0.5_a0.35_d0.15	DNN	100	0.5	0.35	0.15	0.3	0.499698	0.00344492	0.0170279
DOM_h0.5_a0.35_d0.15	ADD_h0.5_a0.35_d0.15	DOM	100	0.5	0.35	0.15	0.3	0.502046	0.00364614	0.0193757
XGB_h0.5_a0.35_d0.15	ADD_h0.5_a0.35_d0.15	XGB	100	0.5	0.35	0.15	0.3	0.500097	0.00380511	0.0174266
ADD_h0.5_a0.25_d0.25		ADD	100	0.5	0.25	0.25	0.5	0.466618	0.00495981
DNN_h0.5_a0.25_d0.25	ADD_h0.5_a0.25_d0.25	DNN	100	0.5	0.25	0.25	0.5	0.497801	0.00598393	0.0311833
DOM_h0.5_a0.25_d0.25	ADD_h0.5_a0.25_d0.25	DOM	100	0.5	0.25	0.25	0.5	0.499118	0.0056598	0.0325
XGB_h0.5_a0.25_d0.25	ADD_h0.5_a0.25_d0.25	XGB	100	0.5	0.25	0.25	0.5	0.498249	0.00602873	0.0316316
ADD_h0.5_a0.125_d0.375		ADD	100	0.5	0.125	0.375	0.75	0.448638	0.00567777
DNN_h0.5_a0.125_d0.375	ADD_h0.5_a0.125_d0.375	DNN	100	0.5	0.125	0.375	0.75	0.493467	0.00732984	0.0448293
DOM_h0.5_a0.125_d0.375	ADD_h0.5_a0.125_d0.375	DOM	100	0.5	0.125	0.375	0.75	0.496261	0.00711444	0.0476236
XGB_h0.5_a0.125_d0.375	ADD_h0.5_a0.125_d0.375	XGB	100	0.5	0.125	0.375	0.75	0.493914	0.00730261	0.045276
ADD_h0.5_a0_d0.5		ADD	100	0.5	0	0.5	1	0.433061	0.00625705
DNN_h0.5_a0_d0.5	ADD_h0.5_a0_d0.5	DNN	100	0.5	0	0.5	1	0.495809	0.00516401	0.0627473
DOM_h0.5_a0_d0.5	ADD_h0.5_a0_d0.5	DOM	100	0.5	0	0.5	1	0.497578	0.00531681	0.0645168
XGB_h0.5_a0_d0.5	ADD_h0.5_a0_d0.5	XGB	100	0.5	0	0.5	1	0.496631	0.00524907	0.0635698
ADD_h0.1_a0.1_d0		ADD	500	0.1	0.1	0	0	0.0914817	0.00486601
DNN_h0.1_a0.1_d0	ADD_h0.1_a0.1_d0	DNN	500	0.1	0.1	0	0	0.0777618	0.00614972	-0.0137198
ADD_h0.1_a0.1_d0	DOM_h0.1_a0.1_d0	DOM	500	0.1	0.1	0	0	0.0914817	0.00486601	0
XGB_h0.1_a0.1_d0	ADD_h0.1_a0.1_d0	XGB	500	0.1	0.1	0	0	0.0727674	0.00504113	-0.0187142
ADD_h0.1_a0.075_d0.025		ADD	500	0.1	0.075	0.025	0.25	0.092068	0.00658605
DNN_h0.1_a0.075_d0.025	ADD_h0.1_a0.075_d0.025	DNN	500	0.1	0.075	0.025	0.25	0.0812232	0.00561124	-0.0108448
DOM_h0.1_a0.075_d0.025	ADD_h0.1_a0.075_d0.025	DOM	500	0.1	0.075	0.025	0.25	0.0942464	0.00644804	0.00217835
XGB_h0.1_a0.075_d0.025	ADD_h0.1_a0.075_d0.025	XGB	500	0.1	0.075	0.025	0.25	0.0768652	0.00552678	-0.0152028
ADD_h0.1_a0.05_d0.05		ADD	500	0.1	0.05	0.05	0.5	0.0909285	0.00651234
DNN_h0.1_a0.05_d0.05	ADD_h0.1_a0.05_d0.05	DNN	500	0.1	0.05	0.05	0.5	0.0827048	0.00587527	-0.00822364
DOM_h0.1_a0.05_d0.05	ADD_h0.1_a0.05_d0.05	DOM	500	0.1	0.05	0.05	0.5	0.0944382	0.0070587	0.00350973
XGB_h0.1_a0.05_d0.05	ADD_h0.1_a0.05_d0.05	XGB	500	0.1	0.05	0.05	0.5	0.0795936	0.00474671	-0.0113349
ADD_h0.1_a0.025_d0.075		ADD	500	0.1	0.025	0.075	0.75	0.0856637	0.00240872
DNN_h0.1_a0.025_d0.075	ADD_h0.1_a0.025_d0.075	DNN	500	0.1	0.025	0.075	0.75	0.078055	0.0036312	-0.00760864
DOM_h0.1_a0.025_d0.075	ADD_h0.1_a0.025_d0.075	DOM	500	0.1	0.025	0.075	0.75	0.0930396	0.0026548	0.00737592
XGB_h0.1_a0.025_d0.075	ADD_h0.1_a0.025_d0.075	XGB	500	0.1	0.025	0.075	0.75	0.0756931	0.00212307	-0.00997055
ADD_h0.1_a0_d0.1		ADD	500	0.1	0	0.1	1	0.0843383	0.0067123
DNN_h0.1_a0_d0.1	ADD_h0.1_a0_d0.1	DNN	500	0.1	0	0.1	1	0.0775644	0.00460351	-0.0067739
DOM_h0.1_a0_d0.1	ADD_h0.1_a0_d0.1	DOM	500	0.1	0	0.1	1	0.0928525	0.00783321	0.00851425
XGB_h0.1_a0_d0.1	ADD_h0.1_a0_d0.1	XGB	500	0.1	0	0.1	1	0.0764934	0.00504651	-0.00784484
ADD_h0.2_a0.2_d0		ADD	500	0.2	0.2	0	0	0.195504	0.00414246
DNN_h0.2_a0.2_d0	ADD_h0.2_a0.2_d0	DNN	500	0.2	0.2	0	0	0.17996	0.00370971	-0.0155441
ADD_h0.2_a0.2_d0	DOM_h0.2_a0.2_d0	DOM	500	0.2	0.2	0	0	0.195504	0.00414246	0
XGB_h0.2_a0.2_d0	ADD_h0.2_a0.2_d0	XGB	500	0.2	0.2	0	0	0.176102	0.00342682	-0.0194014
ADD_h0.2_a0.15_d0.05		ADD	500	0.2	0.15	0.05	0.25	0.189646	0.00962155
DNN_h0.2_a0.15_d0.05	ADD_h0.2_a0.15_d0.05	DNN	500	0.2	0.15	0.05	0.25	0.18316	0.0117825	-0.0064859
DOM_h0.2_a0.15_d0.05	ADD_h0.2_a0.15_d0.05	DOM	500	0.2	0.15	0.05	0.25	0.195894	0.0105928	0.00624756
XGB_h0.2_a0.15_d0.05	ADD_h0.2_a0.15_d0.05	XGB	500	0.2	0.15	0.05	0.25	0.179841	0.0114316	-0.00980495
ADD_h0.2_a0.1_d0.1		ADD	500	0.2	0.1	0.1	0.5	0.187729	0.00863925
DNN_h0.2_a0.1_d0.1	ADD_h0.2_a0.1_d0.1	DNN	500	0.2	0.1	0.1	0.5	0.182497	0.00691606	-0.0052322
DOM_h0.2_a0.1_d0.1	ADD_h0.2_a0.1_d0.1	DOM	500	0.2	0.1	0.1	0.5	0.199037	0.00741928	0.011308
XGB_h0.2_a0.1_d0.1	ADD_h0.2_a0.1_d0.1	XGB	500	0.2	0.1	0.1	0.5	0.179383	0.00654591	-0.00834612
ADD_h0.2_a0.05_d0.15		ADD	500	0.2	0.05	0.15	0.75	0.18026	0.00954064
DNN_h0.2_a0.05_d0.15	ADD_h0.2_a0.05_d0.15	DNN	500	0.2	0.05	0.15	0.75	0.181503	0.00940879	0.00124322
DOM_h0.2_a0.05_d0.15	ADD_h0.2_a0.05_d0.15	DOM	500	0.2	0.05	0.15	0.75	0.19561	0.0108239	0.0153504
XGB_h0.2_a0.05_d0.15	ADD_h0.2_a0.05_d0.15	XGB	500	0.2	0.05	0.15	0.75	0.17919	0.00837036	-0.00106991
ADD_h0.2_a0_d0.2		ADD	500	0.2	0	0.2	1	0.168765	0.0086593
DNN_h0.2_a0_d0.2	ADD_h0.2_a0_d0.2	DNN	500	0.2	0	0.2	1	0.178474	0.0123298	0.00970995
DOM_h0.2_a0_d0.2	ADD_h0.2_a0_d0.2	DOM	500	0.2	0	0.2	1	0.189669	0.00981714	0.0209041
XGB_h0.2_a0_d0.2	ADD_h0.2_a0_d0.2	XGB	500	0.2	0	0.2	1	0.176878	0.0113344	0.00811307
ADD_h0.5_a0.5_d0		ADD	500	0.5	0.5	0	0	0.488599	0.0102113
DNN_h0.5_a0.5_d0	ADD_h0.5_a0.5_d0	DNN	500	0.5	0.5	0	0	0.482501	0.0117267	-0.00609813
ADD_h0.5_a0.5_d0	DOM_h0.5_a0.5_d0	DOM	500	0.5	0.5	0	0	0.488599	0.0102113	0
XGB_h0.5_a0.5_d0	ADD_h0.5_a0.5_d0	XGB	500	0.5	0.5	0	0	0.481058	0.0113654	-0.00754056
ADD_h0.5_a0.475_d0.025		ADD	500	0.5	0.475	0.025	0.05	0.487629	0.00775559
DNN_h0.5_a0.475_d0.025	ADD_h0.5_a0.475_d0.025	DNN	500	0.5	0.475	0.025	0.05	0.484812	0.00727187	-0.00281734
DOM_h0.5_a0.475_d0.025	ADD_h0.5_a0.475_d0.025	DOM	500	0.5	0.475	0.025	0.05	0.490782	0.00729395	0.00315283
XGB_h0.5_a0.475_d0.025	ADD_h0.5_a0.475_d0.025	XGB	500	0.5	0.475	0.025	0.05	0.483563	0.00719209	-0.00406632
ADD_h0.5_a0.45_d0.05		ADD	500	0.5	0.45	0.05	0.1	0.489744	0.00453129
DNN_h0.5_a0.45_d0.05	ADD_h0.5_a0.45_d0.05	DNN	500	0.5	0.45	0.05	0.1	0.490248	0.00336193	0.000503751
DOM_h0.5_a0.45_d0.05	ADD_h0.5_a0.45_d0.05	DOM	500	0.5	0.45	0.05	0.1	0.495995	0.0036463	0.00625058
XGB_h0.5_a0.45_d0.05	ADD_h0.5_a0.45_d0.05	XGB	500	0.5	0.45	0.05	0.1	0.488948	0.00280023	-0.000796436
ADD_h0.5_a0.425_d0.075		ADD	500	0.5	0.425	0.075	0.15	0.481815	0.011676
DNN_h0.5_a0.425_d0.075	ADD_h0.5_a0.425_d0.075	DNN	500	0.5	0.425	0.075	0.15	0.484685	0.014856	0.00287014
DOM_h0.5_a0.425_d0.075	ADD_h0.5_a0.425_d0.075	DOM	500	0.5	0.425	0.075	0.15	0.491193	0.0129614	0.00937791
XGB_h0.5_a0.425_d0.075	ADD_h0.5_a0.425_d0.075	XGB	500	0.5	0.425	0.075	0.15	0.482956	0.0134114	0.00114087
ADD_h0.5_a0.4_d0.1		ADD	500	0.5	0.4	0.1	0.2	0.478434	0.00900436
DNN_h0.5_a0.4_d0.1	ADD_h0.5_a0.4_d0.1	DNN	500	0.5	0.4	0.1	0.2	0.485462	0.00883443	0.00702789
DOM_h0.5_a0.4_d0.1	ADD_h0.5_a0.4_d0.1	DOM	500	0.5	0.4	0.1	0.2	0.491316	0.00920229	0.0128819
XGB_h0.5_a0.4_d0.1	ADD_h0.5_a0.4_d0.1	XGB	500	0.5	0.4	0.1	0.2	0.483842	0.00840139	0.00540805
ADD_h0.5_a0.375_d0.125		ADD	500	0.5	0.375	0.125	0.25	0.474196	0.00667924
DNN_h0.5_a0.375_d0.125	ADD_h0.5_a0.375_d0.125	DNN	500	0.5	0.375	0.125	0.25	0.48398	0.00770872	0.00978371
DOM_h0.5_a0.375_d0.125	ADD_h0.5_a0.375_d0.125	DOM	500	0.5	0.375	0.125	0.25	0.489661	0.0070362	0.0154652
XGB_h0.5_a0.375_d0.125	ADD_h0.5_a0.375_d0.125	XGB	500	0.5	0.375	0.125	0.25	0.482525	0.00776993	0.00832947
ADD_h0.5_a0.35_d0.15		ADD	500	0.5	0.35	0.15	0.3	0.471619	0.0067537
DNN_h0.5_a0.35_d0.15	ADD_h0.5_a0.35_d0.15	DNN	500	0.5	0.35	0.15	0.3	0.486093	0.0042746	0.0144741
DOM_h0.5_a0.35_d0.15	ADD_h0.5_a0.35_d0.15	DOM	500	0.5	0.35	0.15	0.3	0.491053	0.00653661	0.0194342
XGB_h0.5_a0.35_d0.15	ADD_h0.5_a0.35_d0.15	XGB	500	0.5	0.35	0.15	0.3	0.484545	0.00414343	0.0129268
ADD_h0.5_a0.25_d0.25		ADD	500	0.5	0.25	0.25	0.5	0.454575	0.00724056
DNN_h0.5_a0.25_d0.25	ADD_h0.5_a0.25_d0.25	DNN	500	0.5	0.25	0.25	0.5	0.480978	0.00759008	0.0264036
DOM_h0.5_a0.25_d0.25	ADD_h0.5_a0.25_d0.25	DOM	500	0.5	0.25	0.25	0.5	0.486229	0.00757596	0.031654
XGB_h0.5_a0.25_d0.25	ADD_h0.5_a0.25_d0.25	XGB	500	0.5	0.25	0.25	0.5	0.479253	0.00652585	0.0246785
ADD_h0.5_a0.125_d0.375		ADD	500	0.5	0.125	0.375	0.75	0.44406	0.00535725
DNN_h0.5_a0.125_d0.375	ADD_h0.5_a0.125_d0.375	DNN	500	0.5	0.125	0.375	0.75	0.486235	0.00317616	0.0421755
DOM_h0.5_a0.125_d0.375	ADD_h0.5_a0.125_d0.375	DOM	500	0.5	0.125	0.375	0.75	0.489558	0.00291752	0.0454988
XGB_h0.5_a0.125_d0.375	ADD_h0.5_a0.125_d0.375	XGB	500	0.5	0.125	0.375	0.75	0.484831	0.00273245	0.0407718
ADD_h0.5_a0_d0.5		ADD	500	0.5	0	0.5	1	0.426879	0.0102126
DNN_h0.5_a0_d0.5	ADD_h0.5_a0_d0.5	DNN	500	0.5	0	0.5	1	0.48525	0.0119891	0.0583715
DOM_h0.5_a0_d0.5	ADD_h0.5_a0_d0.5	DOM	500	0.5	0	0.5	1	0.485715	0.00931465	0.0588363
XGB_h0.5_a0_d0.5	ADD_h0.5_a0_d0.5	XGB	500	0.5	0	0.5	1	0.482641	0.0102983	0.0557624
ADD_h0.1_a0.1_d0		ADD	1000	0.1	0.1	0	0	0.0894017	0.00870918
DNN_h0.1_a0.1_d0	ADD_h0.1_a0.1_d0	DNN	1000	0.1	0.1	0	0	0.0625907	0.00407065	-0.026811
ADD_h0.1_a0.1_d0	DOM_h0.1_a0.1_d0	DOM	1000	0.1	0.1	0	0	0.0894017	0.00870918	0
XGB_h0.1_a0.1_d0	ADD_h0.1_a0.1_d0	XGB	1000	0.1	0.1	0	0	0.0520075	0.00452439	-0.0373942
ADD_h0.1_a0.075_d0.025		ADD	1000	0.1	0.075	0.025	0.25	0.0835646	0.00294615
DNN_h0.1_a0.075_d0.025	ADD_h0.1_a0.075_d0.025	DNN	1000	0.1	0.075	0.025	0.25	0.057517	0.00297121	-0.0260476
DOM_h0.1_a0.075_d0.025	ADD_h0.1_a0.075_d0.025	DOM	1000	0.1	0.075	0.025	0.25	0.0851202	0.00279947	0.00155561
XGB_h0.1_a0.075_d0.025	ADD_h0.1_a0.075_d0.025	XGB	1000	0.1	0.075	0.025	0.25	0.0503019	0.00392234	-0.0332627
ADD_h0.1_a0.05_d0.05		ADD	1000	0.1	0.05	0.05	0.5	0.0828181	0.0053593
DNN_h0.1_a0.05_d0.05	ADD_h0.1_a0.05_d0.05	DNN	1000	0.1	0.05	0.05	0.5	0.0590414	0.00517307	-0.0237767
DOM_h0.1_a0.05_d0.05	ADD_h0.1_a0.05_d0.05	DOM	1000	0.1	0.05	0.05	0.5	0.0847241	0.00561414	0.00190596
XGB_h0.1_a0.05_d0.05	ADD_h0.1_a0.05_d0.05	XGB	1000	0.1	0.05	0.05	0.5	0.0499902	0.00350426	-0.0328279
ADD_h0.1_a0.025_d0.075		ADD	1000	0.1	0.025	0.075	0.75	0.0806014	0.00604396
DNN_h0.1_a0.025_d0.075	ADD_h0.1_a0.025_d0.075	DNN	1000	0.1	0.025	0.075	0.75	0.0626339	0.00665256	-0.0179676
DOM_h0.1_a0.025_d0.075	ADD_h0.1_a0.025_d0.075	DOM	1000	0.1	0.025	0.075	0.75	0.0867643	0.00643614	0.00616291
XGB_h0.1_a0.025_d0.075	ADD_h0.1_a0.025_d0.075	XGB	1000	0.1	0.025	0.075	0.75	0.0567874	0.00515502	-0.023814
ADD_h0.1_a0_d0.1		ADD	1000	0.1	0	0.1	1	0.0750233	0.00342272
DNN_h0.1_a0_d0.1	ADD_h0.1_a0_d0.1	DNN	1000	0.1	0	0.1	1	0.0609828	0.00392983	-0.0140404
DOM_h0.1_a0_d0.1	ADD_h0.1_a0_d0.1	DOM	1000	0.1	0	0.1	1	0.0824658	0.00411349	0.00744251
XGB_h0.1_a0_d0.1	ADD_h0.1_a0_d0.1	XGB	1000	0.1	0	0.1	1	0.0580392	0.00273777	-0.0169841
ADD_h0.2_a0.2_d0		ADD	1000	0.2	0.2	0	0	0.192049	0.00657456
DNN_h0.2_a0.2_d0	ADD_h0.2_a0.2_d0	DNN	1000	0.2	0.2	0	0	0.161862	0.00917364	-0.0301872
ADD_h0.2_a0.2_d0	DOM_h0.2_a0.2_d0	DOM	1000	0.2	0.2	0	0	0.192049	0.00657456	0
XGB_h0.2_a0.2_d0	ADD_h0.2_a0.2_d0	XGB	1000	0.2	0.2	0	0	0.153311	0.00978418	-0.0387385
ADD_h0.2_a0.15_d0.05		ADD	1000	0.2	0.15	0.05	0.25	0.180766	0.00585303
DNN_h0.2_a0.15_d0.05	ADD_h0.2_a0.15_d0.05	DNN	1000	0.2	0.15	0.05	0.25	0.158051	0.00424798	-0.0227152
DOM_h0.2_a0.15_d0.05	ADD_h0.2_a0.15_d0.05	DOM	1000	0.2	0.15	0.05	0.25	0.184779	0.00427826	0.00401207
XGB_h0.2_a0.15_d0.05	ADD_h0.2_a0.15_d0.05	XGB	1000	0.2	0.15	0.05	0.25	0.14908	0.00551738	-0.0316866
ADD_h0.2_a0.1_d0.1		ADD	1000	0.2	0.1	0.1	0.5	0.173507	0.00325864
DNN_h0.2_a0.1_d0.1	ADD_h0.2_a0.1_d0.1	DNN	1000	0.2	0.1	0.1	0.5	0.157187	0.00780354	-0.01632
DOM_h0.2_a0.1_d0.1	ADD_h0.2_a0.1_d0.1	DOM	1000	0.2	0.1	0.1	0.5	0.184314	0.00464023	0.0108069
XGB_h0.2_a0.1_d0.1	ADD_h0.2_a0.1_d0.1	XGB	1000	0.2	0.1	0.1	0.5	0.14973	0.00506697	-0.023777
ADD_h0.2_a0.05_d0.15		ADD	1000	0.2	0.05	0.15	0.75	0.168175	0.00261573
DNN_h0.2_a0.05_d0.15	ADD_h0.2_a0.05_d0.15	DNN	1000	0.2	0.05	0.15	0.75	0.156544	0.00376818	-0.0116315
DOM_h0.2_a0.05_d0.15	ADD_h0.2_a0.05_d0.15	DOM	1000	0.2	0.05	0.15	0.75	0.179973	0.00321662	0.0117979
XGB_h0.2_a0.05_d0.15	ADD_h0.2_a0.05_d0.15	XGB	1000	0.2	0.05	0.15	0.75	0.149201	0.00282581	-0.0189743
ADD_h0.2_a0_d0.2		ADD	1000	0.2	0	0.2	1	0.167502	0.00460166
DNN_h0.2_a0_d0.2	ADD_h0.2_a0_d0.2	DNN	1000	0.2	0	0.2	1	0.160919	0.00296699	-0.00658371
DOM_h0.2_a0_d0.2	ADD_h0.2_a0_d0.2	DOM	1000	0.2	0	0.2	1	0.184383	0.00648802	0.0168805
XGB_h0.2_a0_d0.2	ADD_h0.2_a0_d0.2	XGB	1000	0.2	0	0.2	1	0.156813	0.00338854	-0.010689
ADD_h0.5_a0.5_d0		ADD	1000	0.5	0.5	0	0	0.474465	0.00736197
DNN_h0.5_a0.5_d0	ADD_h0.5_a0.5_d0	DNN	1000	0.5	0.5	0	0	0.457996	0.00617388	-0.0164686
ADD_h0.5_a0.5_d0	DOM_h0.5_a0.5_d0	DOM	1000	0.5	0.5	0	0	0.474465	0.00736197	0
XGB_h0.5_a0.5_d0	ADD_h0.5_a0.5_d0	XGB	1000	0.5	0.5	0	0	0.443456	0.00400469	-0.0310087
ADD_h0.5_a0.475_d0.025		ADD	1000	0.5	0.475	0.025	0.05	0.479658	0.00339454
DNN_h0.5_a0.475_d0.025	ADD_h0.5_a0.475_d0.025	DNN	1000	0.5	0.475	0.025	0.05	0.469518	0.00677652	-0.0101407
DOM_h0.5_a0.475_d0.025	ADD_h0.5_a0.475_d0.025	DOM	1000	0.5	0.475	0.025	0.05	0.482184	0.00305891	0.00252514
XGB_h0.5_a0.475_d0.025	ADD_h0.5_a0.475_d0.025	XGB	1000	0.5	0.475	0.025	0.05	0.454376	0.00595494	-0.025282
ADD_h0.5_a0.45_d0.05		ADD	1000	0.5	0.45	0.05	0.1	0.47531	0.00969256
DNN_h0.5_a0.45_d0.05	ADD_h0.5_a0.45_d0.05	DNN	1000	0.5	0.45	0.05	0.1	0.467537	0.00500533	-0.0077733
DOM_h0.5_a0.45_d0.05	ADD_h0.5_a0.45_d0.05	DOM	1000	0.5	0.45	0.05	0.1	0.481305	0.00933577	0.00599552
XGB_h0.5_a0.45_d0.05	ADD_h0.5_a0.45_d0.05	XGB	1000	0.5	0.45	0.05	0.1	0.453691	0.00414418	-0.0216194
ADD_h0.5_a0.425_d0.075		ADD	1000	0.5	0.425	0.075	0.15	0.469787	0.00560286
DNN_h0.5_a0.425_d0.075	ADD_h0.5_a0.425_d0.075	DNN	1000	0.5	0.425	0.075	0.15	0.463223	0.0069649	-0.00656356
DOM_h0.5_a0.425_d0.075	ADD_h0.5_a0.425_d0.075	DOM	1000	0.5	0.425	0.075	0.15	0.478059	0.00530751	0.00827234
XGB_h0.5_a0.425_d0.075	ADD_h0.5_a0.425_d0.075	XGB	1000	0.5	0.425	0.075	0.15	0.449042	0.00563022	-0.0207451
ADD_h0.5_a0.4_d0.1		ADD	1000	0.5	0.4	0.1	0.2	0.471739	0.0029131
DNN_h0.5_a0.4_d0.1	ADD_h0.5_a0.4_d0.1	DNN	1000	0.5	0.4	0.1	0.2	0.468726	0.00347153	-0.00301284
DOM_h0.5_a0.4_d0.1	ADD_h0.5_a0.4_d0.1	DOM	1000	0.5	0.4	0.1	0.2	0.481435	0.00338263	0.0096965
XGB_h0.5_a0.4_d0.1	ADD_h0.5_a0.4_d0.1	XGB	1000	0.5	0.4	0.1	0.2	0.453716	0.0034428	-0.0180223
ADD_h0.5_a0.375_d0.125		ADD	1000	0.5	0.375	0.125	0.25	0.466263	0.00640292
DNN_h0.5_a0.375_d0.125	ADD_h0.5_a0.375_d0.125	DNN	1000	0.5	0.375	0.125	0.25	0.465991	0.00485067	-0.000272375
DOM_h0.5_a0.375_d0.125	ADD_h0.5_a0.375_d0.125	DOM	1000	0.5	0.375	0.125	0.25	0.479732	0.00639719	0.0134688
XGB_h0.5_a0.375_d0.125	ADD_h0.5_a0.375_d0.125	XGB	1000	0.5	0.375	0.125	0.25	0.452049	0.00358287	-0.0142137
ADD_h0.5_a0.35_d0.15		ADD	1000	0.5	0.35	0.15	0.3	0.462105	0.00448276
DNN_h0.5_a0.35_d0.15	ADD_h0.5_a0.35_d0.15	DNN	1000	0.5	0.35	0.15	0.3	0.468503	0.00662204	0.00639784
DOM_h0.5_a0.35_d0.15	ADD_h0.5_a0.35_d0.15	DOM	1000	0.5	0.35	0.15	0.3	0.480123	0.00399655	0.0180176
XGB_h0.5_a0.35_d0.15	ADD_h0.5_a0.35_d0.15	XGB	1000	0.5	0.35	0.15	0.3	0.455198	0.00439038	-0.00690739
ADD_h0.5_a0.25_d0.25		ADD	1000	0.5	0.25	0.25	0.5	0.451687	0.00812501
DNN_h0.5_a0.25_d0.25	ADD_h0.5_a0.25_d0.25	DNN	1000	0.5	0.25	0.25	0.5	0.466823	0.0093417	0.0151357
DOM_h0.5_a0.25_d0.25	ADD_h0.5_a0.25_d0.25	DOM	1000	0.5	0.25	0.25	0.5	0.477412	0.00886408	0.0257248
XGB_h0.5_a0.25_d0.25	ADD_h0.5_a0.25_d0.25	XGB	1000	0.5	0.25	0.25	0.5	0.453985	0.00796075	0.00229804
ADD_h0.5_a0.125_d0.375		ADD	1000	0.5	0.125	0.375	0.75	0.43494	0.00447456
DNN_h0.5_a0.125_d0.375	ADD_h0.5_a0.125_d0.375	DNN	1000	0.5	0.125	0.375	0.75	0.467919	0.00840832	0.0329792
DOM_h0.5_a0.125_d0.375	ADD_h0.5_a0.125_d0.375	DOM	1000	0.5	0.125	0.375	0.75	0.478425	0.00319017	0.0434849
XGB_h0.5_a0.125_d0.375	ADD_h0.5_a0.125_d0.375	XGB	1000	0.5	0.125	0.375	0.75	0.455536	0.00765259	0.0205957
ADD_h0.5_a0_d0.5		ADD	1000	0.5	0	0.5	1	0.413822	0.00441363
DNN_h0.5_a0_d0.5	ADD_h0.5_a0_d0.5	DNN	1000	0.5	0	0.5	1	0.464848	0.00361619	0.0510259
DOM_h0.5_a0_d0.5	ADD_h0.5_a0_d0.5	DOM	1000	0.5	0	0.5	1	0.470166	0.00352636	0.0563435
XGB_h0.5_a0_d0.5	ADD_h0.5_a0_d0.5	XGB	1000	0.5	0	0.5	1	0.452815	0.00299677	0.0389923

### Sheet: Table S5
Table S5: Additive PGS performance for simulations with fixed polygenicity and dominance h2 proportion, varying total SNP h2 and dominance deviation magnitude. Table reports additive PGS performance when polygenicity was fixed at 100 and the proportion of dominance h2 was fixed to 25%. Total SNP h2 values (in h2_total) were 10%, 20%, and 50% and the magnitude of dominance deviations (k) were vari…
test_model	base_model	h2_total	k	h2_add	h2_dom	mean_R2	sd_R2	∆R2
ADD_0		0.1	0	0.075	0.025	0.102887	0.00130126
ADD_-0.2	ADD_0	0.1	-0.2	0.075	0.025	0.0957896	0.00377073	-0.00709788
ADD_-0.4	ADD_0	0.1	-0.4	0.075	0.025	0.0980316	0.00926766	-0.00485582
ADD_-0.6	ADD_0	0.1	-0.6	0.075	0.025	0.0970553	0.00441341	-0.00583213
ADD_-0.8	ADD_0	0.1	-0.8	0.075	0.025	0.0967301	0.00286302	-0.00615742
ADD_-1	ADD_0	0.1	-1	0.075	0.025	0.08515	0.00326992	-0.0177374
ADD_0		0.2	0	0.15	0.05	0.203357	0.00798799
ADD_-0.2	ADD_0	0.2	-0.2	0.15	0.05	0.196656	0.00999003	-0.0067014
ADD_-0.4	ADD_0	0.2	-0.4	0.15	0.05	0.19462	0.0160434	-0.00873693
ADD_-0.6	ADD_0	0.2	-0.6	0.15	0.05	0.188701	0.00728377	-0.0146558
ADD_-0.8	ADD_0	0.2	-0.8	0.15	0.05	0.181412	0.0116452	-0.0219449
ADD_-1	ADD_0	0.2	-1	0.15	0.05	0.176725	0.00812217	-0.0266316
ADD_0		0.5	0	0.375	0.125	0.501092	0.00677644
ADD_-0.2	ADD_0	0.5	-0.2	0.375	0.125	0.500069	0.00595879	-0.00102308
ADD_-0.4	ADD_0	0.5	-0.4	0.375	0.125	0.49026	0.007434	-0.0108319
ADD_-0.6	ADD_0	0.5	-0.6	0.375	0.125	0.473296	0.00650052	-0.0277964
ADD_-0.8	ADD_0	0.5	-0.8	0.375	0.125	0.460198	0.00761423	-0.0408938
ADD_-1	ADD_0	0.5	-1	0.375	0.125	0.443815	0.00792867	-0.0572774

### Sheet: Table S6
Table S6: Performance of all models for simulations varying total SNP h2 and dominance deviation magnitude. Model performances when polygenicity was fixed at 100 and the proportion of dominance h2 was fixed to 25%. Total SNP h2 values (in h2_total) were 10%, 20%, and 50% and the magnitude of dominance deviations (k) were varied from 0 to -1.0. Each row corresponds to a specific model’s performanc…
test_model	base_model	model_type	h2_total	k	h2_add	h2_dom	mean_R2	sd_R2	∆R2
ADD_0		ADD	0.1	0	0.075	0.025	0.102887	0.00130126
DNN_0	ADD_0	DNN	0.1	0	0.075	0.025	0.0984601	0.00212079	-0.00442735
DOM_0	ADD_0	DOM	0.1	0	0.075	0.025	0.102556	0.00120302	-0.000331068
XGB_0	ADD_0	XGB	0.1	0	0.075	0.025	0.0984558	0.00180373	-0.00443166
ADD_-0.2		ADD	0.1	-0.2	0.075	0.025	0.0957896	0.00377073
DNN_-0.2	ADD_-0.2	DNN	0.1	-0.2	0.075	0.025	0.0914303	0.00379555	-0.00435931
DOM_-0.2	ADD_-0.2	DOM	0.1	-0.2	0.075	0.025	0.0959022	0.00401373	0.000112568
XGB_-0.2	ADD_-0.2	XGB	0.1	-0.2	0.075	0.025	0.0916943	0.00429978	-0.00409525
ADD_-0.4		ADD	0.1	-0.4	0.075	0.025	0.0980316	0.00926766
DNN_-0.4	ADD_-0.4	DNN	0.1	-0.4	0.075	0.025	0.0956804	0.00847389	-0.0023512
DOM_-0.4	ADD_-0.4	DOM	0.1	-0.4	0.075	0.025	0.100218	0.00940431	0.00218623
XGB_-0.4	ADD_-0.4	XGB	0.1	-0.4	0.075	0.025	0.0959617	0.00821851	-0.00206993
ADD_-0.6		ADD	0.1	-0.6	0.075	0.025	0.0970553	0.00441341
DNN_-0.6	ADD_-0.6	DNN	0.1	-0.6	0.075	0.025	0.0959194	0.00325189	-0.00113591
DOM_-0.6	ADD_-0.6	DOM	0.1	-0.6	0.075	0.025	0.100607	0.00443596	0.00355121
XGB_-0.6	ADD_-0.6	XGB	0.1	-0.6	0.075	0.025	0.0958718	0.00368502	-0.00118354
ADD_-0.8		ADD	0.1	-0.8	0.075	0.025	0.0967301	0.00286302
DNN_-0.8	ADD_-0.8	DNN	0.1	-0.8	0.075	0.025	0.101033	0.00227979	0.00430317
DOM_-0.8	ADD_-0.8	DOM	0.1	-0.8	0.075	0.025	0.106301	0.0020595	0.00957112
XGB_-0.8	ADD_-0.8	XGB	0.1	-0.8	0.075	0.025	0.101616	0.00218325	0.00488549
ADD_-1		ADD	0.1	-1	0.075	0.025	0.08515	0.00326992
DNN_-1	ADD_-1	DNN	0.1	-1	0.075	0.025	0.0921154	0.00491518	0.00696534
DOM_-1	ADD_-1	DOM	0.1	-1	0.075	0.025	0.0961554	0.0057095	0.0110054
XGB_-1	ADD_-1	XGB	0.1	-1	0.075	0.025	0.0925516	0.0051286	0.00740159
ADD_0		ADD	0.2	0	0.15	0.05	0.203357	0.00798799
DNN_0	ADD_0	DNN	0.2	0	0.15	0.05	0.199579	0.00747805	-0.00377757
DOM_0	ADD_0	DOM	0.2	0	0.15	0.05	0.203281	0.00793389	-7.57654e-05
XGB_0	ADD_0	XGB	0.2	0	0.15	0.05	0.200348	0.00716713	-0.00300871
ADD_-0.2		ADD	0.2	-0.2	0.15	0.05	0.196656	0.00999003
DNN_-0.2	ADD_-0.2	DNN	0.2	-0.2	0.15	0.05	0.192964	0.00792194	-0.00369134
DOM_-0.2	ADD_-0.2	DOM	0.2	-0.2	0.15	0.05	0.197277	0.00936454	0.000620906
XGB_-0.2	ADD_-0.2	XGB	0.2	-0.2	0.15	0.05	0.193486	0.00810813	-0.00316961
ADD_-0.4		ADD	0.2	-0.4	0.15	0.05	0.19462	0.0160434
DNN_-0.4	ADD_-0.4	DNN	0.2	-0.4	0.15	0.05	0.191811	0.0142595	-0.00280941
DOM_-0.4	ADD_-0.4	DOM	0.2	-0.4	0.15	0.05	0.197643	0.0145669	0.00302297
XGB_-0.4	ADD_-0.4	XGB	0.2	-0.4	0.15	0.05	0.191905	0.0142539	-0.00271513
ADD_-0.6		ADD	0.2	-0.6	0.15	0.05	0.188701	0.00728377
DNN_-0.6	ADD_-0.6	DNN	0.2	-0.6	0.15	0.05	0.193705	0.00668249	0.00500384
DOM_-0.6	ADD_-0.6	DOM	0.2	-0.6	0.15	0.05	0.197002	0.00761055	0.00830046
XGB_-0.6	ADD_-0.6	XGB	0.2	-0.6	0.15	0.05	0.193802	0.00643683	0.00510084
ADD_-0.8		ADD	0.2	-0.8	0.15	0.05	0.181412	0.0116452
DNN_-0.8	ADD_-0.8	DNN	0.2	-0.8	0.15	0.05	0.194056	0.0117488	0.0126439
DOM_-0.8	ADD_-0.8	DOM	0.2	-0.8	0.15	0.05	0.197499	0.0127593	0.016087
XGB_-0.8	ADD_-0.8	XGB	0.2	-0.8	0.15	0.05	0.194084	0.011832	0.0126718
ADD_-1		ADD	0.2	-1	0.15	0.05	0.176725	0.00812217
DNN_-1	ADD_-1	DNN	0.2	-1	0.15	0.05	0.197507	0.00708227	0.0207814
DOM_-1	ADD_-1	DOM	0.2	-1	0.15	0.05	0.202354	0.008473	0.0256284
XGB_-1	ADD_-1	XGB	0.2	-1	0.15	0.05	0.197978	0.00747097	0.0212522
ADD_0		ADD	0.5	0	0.375	0.125	0.501092	0.00677644
DNN_0	ADD_0	DNN	0.5	0	0.375	0.125	0.498775	0.00819905	-0.00231735
DOM_0	ADD_0	DOM	0.5	0	0.375	0.125	0.500652	0.00678722	-0.000440553
XGB_0	ADD_0	XGB	0.5	0	0.375	0.125	0.4988	0.00813765	-0.00229234
ADD_-0.2		ADD	0.5	-0.2	0.375	0.125	0.500069	0.00595879
DNN_-0.2	ADD_-0.2	DNN	0.5	-0.2	0.375	0.125	0.500529	0.00658052	0.000459731
DOM_-0.2	ADD_-0.2	DOM	0.5	-0.2	0.375	0.125	0.502292	0.00601926	0.00222256
XGB_-0.2	ADD_-0.2	XGB	0.5	-0.2	0.375	0.125	0.500759	0.00647558	0.00069012
ADD_-0.4		ADD	0.5	-0.4	0.375	0.125	0.49026	0.007434
DNN_-0.4	ADD_-0.4	DNN	0.5	-0.4	0.375	0.125	0.49758	0.00630202	0.00731999
DOM_-0.4	ADD_-0.4	DOM	0.5	-0.4	0.375	0.125	0.500084	0.00655619	0.00982399
XGB_-0.4	ADD_-0.4	XGB	0.5	-0.4	0.375	0.125	0.497877	0.00630557	0.00761609
ADD_-0.6		ADD	0.5	-0.6	0.375	0.125	0.473296	0.00650052
DNN_-0.6	ADD_-0.6	DNN	0.5	-0.6	0.375	0.125	0.494086	0.00640824	0.0207899
DOM_-0.6	ADD_-0.6	DOM	0.5	-0.6	0.375	0.125	0.497261	0.00622448	0.0239647
XGB_-0.6	ADD_-0.6	XGB	0.5	-0.6	0.375	0.125	0.494759	0.00640503	0.0214635
ADD_-0.8		ADD	0.5	-0.8	0.375	0.125	0.460198	0.00761423
DNN_-0.8	ADD_-0.8	DNN	0.5	-0.8	0.375	0.125	0.501692	0.00778841	0.0414931
DOM_-0.8	ADD_-0.8	DOM	0.5	-0.8	0.375	0.125	0.503596	0.00811102	0.0433978
XGB_-0.8	ADD_-0.8	XGB	0.5	-0.8	0.375	0.125	0.502177	0.00757917	0.0419787
ADD_-1		ADD	0.5	-1	0.375	0.125	0.443815	0.00792867
DNN_-1	ADD_-1	DNN	0.5	-1	0.375	0.125	0.497325	0.0110108	0.0535097
DOM_-1	ADD_-1	DOM	0.5	-1	0.375	0.125	0.500178	0.0110973	0.0563629
XGB_-1	ADD_-1	XGB	0.5	-1	0.375	0.125	0.497944	0.0110012	0.0541294

### Sheet: Table S7
Table S7: Predictive performance in UK Biobank. This table reports the sample characteristics for each of the UK Biobank phenotypes (Phenotype) used in this study as follows: the sample percentage of females (%_female), mean and standard deviation of age in years (mean_age, sd_age), total number of SNPs used in the discovery GWASs (n_snps_total), samples sizes of the discovery (n_discovery) and t…
Phenotype	%_female	mean_age	sd_age	n_snps_total	n_discovery	n_target	n_add_snps	n_dev_snps	ADD_PRS_TEST_R2	DOM_PRS_TEST_R2	DNN_TEST_R2	XGB_TEST_R2	∆R2_DOM	∆R2_DNN	∆R2_XGB
Lipoprotein_A	0.541085	56.7156	8.04372	16695718	215981	79782	770	20	0.339077	0.343093	0.536361	0.549952	0.00401569	0.197284	0.210875
Alkaline_phosphatase	0.53947	56.7187	8.03094	16695718	270132	100000	2086	14	0.105703	0.107684	0.171889	0.187519	0.00198183	0.0661865	0.0818167
Apoliprotein_B	0.540267	56.7261	8.02879	16695718	268853	99500	1098	18	0.104263	0.106729	0.134452	0.145876	0.00246578	0.0301888	0.0416129
Glycated_hemoglobin	0.539691	56.7214	8.03372	16695718	274428	95695	1875	11	0.0824164	0.0826251	0.106849	0.113237	0.000208702	0.0244331	0.030821
SHBG	0.534468	56.7573	8.02543	16695718	245545	91010	1388	3	0.0806247	0.0806672	0.0933235	0.106595	4.25279e-05	0.0126988	0.0259698
Urate	0.53942	56.7185	8.03079	16695718	269815	99856	1363	13	0.0635983	0.0647364	0.0787095	0.0820013	0.00113817	0.0151113	0.0184031
Total_protein	0.535456	56.7463	8.0297	16695718	247641	91791	1026	5	0.0414569	0.0415425	0.0602075	0.0585768	8.56258e-05	0.0187506	0.01712
Alanine_aminotransferase	0.539634	56.7198	8.03056	16695718	270042	99940	732	10	0.0310219	0.0313127	0.0367962	0.0416185	0.000290843	0.00577432	0.0105966
Gamma_glutamyltransferase	0.539504	56.7192	8.03053	16695718	270000	99921	1441	9	0.0828431	0.0832274	0.0852871	0.092508	0.000384329	0.002444	0.0096649
Standing_height	0.539853	56.7141	8.02565	16695718	286571	99777	5503	2	0.0965766	0.0965961	0.0996203	0.0951199	1.94217e-05	0.00304366	-0.00145676
